# Genes/variants for diagnostic testing and pre-clinical research in autism spectrum disorder

**DOI:** 10.64898/2026.06.19.26356063

**Authors:** Nelson Bautista Salazar, Olivia Rennie, Worrawat Engchuan, Julian Moran, Vinicius Furlan, Xiaopu Zhou, Natalia Rivera-Alfaro, Jennifer L. Howe, Ny Hoang, Kristian Torres-Bonilla, Kristof Bosovicar, Katlin Brauer Massirer, Carl Laflamme, Aled Edwards, Karun K. Singh, Sangyoon Y. Ko, Marla Mendes de Aquino, Jacob A.S. Vorstman, Stephen W. Scherer

## Abstract

**Purpose:** Genetic discoveries have provided etiological insight into autism spectrum disorder (ASD) such that genetic testing has become standard of care. To date, consensus about which genes are robustly associated with autism liability, and which are not, is inconsistent. Consequently, different curated ASD gene lists are applied in diagnostic testing, pre-clinical model development, and the design of precision therapeutics.

**Methods:** We address this issue using the Evaluation of Autism Gene Link Evidence (EAGLE) framework, which allows for a protocolized and replicable curation of genes. Additionally, we compared the functional-and expression-characteristics of EAGLE-curated genes.

**Results:** We curated 222 genes and found 78 genes with definitive EAGLE-evidence for association with autism: 43 with moderate evidence, and 99 with limited evidence for a role in ASD (noting all 222 genes are associated with the broader category of neurodevelopmental disorders (NDDs)). The top 10 EAGLE-scoring genes are *NRXN1*-*SCN2A*-*MECP2*-*CHD8*-*RNU4-2*-*DDX3X*-*SHANK3*-*PTEN*-*FOXP1,* and *MBD5*.

**Conclusion:** EAGLE allows curation of evidence for association of genes with autism, as opposed to with NDDs broadly. Our analysis also revealed differential patterns of enrichment and expression profiles at the brain and cellular level, suggesting the biological relevance of differentiating ASD and the broader NDD-phenotype.
