## Supplemental Table S4 for "Genes/variants for diagnostic testing and pre-clinical research in autism spectrum disorder"

### Sheet: Table S4
GENETIC PRIORITIZATION			STRUCTURAL BIOLOGY AND PROTEIN RESOURCES													CELLULAR AND MOLECULAR RESEARCH TOOLS					CHEMICAL BIOLOGY RESOURCES
Gene Name	Eagle Score	Essential gene (YES/NO)	Protein name	Uniprot	PDB structures	Expressed domain	Expressed in E. coli	Purified Protein at SGC	PDB code (largest range)	PDB residue range	# PDB entries	Literature DOI	Paper title (verified from DOI)	Expression host	Expressed protein species	YCharOS report available	Commercial KO lines available	Number of unique recombinant antibodies available	Genetically validated renewable antibodies in WB	Expression in culture cell lines	Is there a chemical probe listed in chemicalprobe.org?	Chemical ligands reported?
NRXN1	143.75	No	Neurexin-1	Q9ULB1	No		No	No	6NID	1468-1477	3					No	No	1	No	Restricted	No	https://www.sciencedirect.com/science/article/pii/S0003269719306074?via%3Dihub
SCN2A	109.3	No	Sodium channel protein type 2 subunit alpha	Q99250	Yes	C-terminal	Yes	No	6J8E	1-2005	7	10.1126/science.aaw2999	Molecular basis for pore blockade of human Na+ channel Nav1.2 by the μ-conotoxin KIIIA.	HEK293F	Human (Homo sapiens)	No	No	0	No	Slightly restricted	No	Pyrimidine-Based Derivatives https://pubs.acs.org/doi/10.1021/acs.jmedchem.4c00861
MECP2	106.65	No	Methyl-CpG-binding protein 2	P51608	Yes	Binding domain	Yes	Yes	8AJR	89-181	11	10.1021/jacs.1c10678	Evolved DNA Duplex Readers for Strand-Asymmetrically Modified 5-Hydroxymethylcytosine/5-Methylcytosine CpG Dyads	Escherichia coli	Human (Homo sapiens)	No	Yes	3	Yes	Broadly expressed	No	flunarizine, luminespib, oridonin, and the alpha-1 antitrypsin https://www.nature.com/articles/s41598-023-29915-z
CHD8	97.65	No	ATP-dependent chromatin remodeler CHD8	Q9HCK8	Yes	BRK domain	Yes	Yes	2CKA	2276-2364	2	10.1074/jbc.m117.779470	The ATP-dependent chromatin remodeling enzymes CHD6, CHD7, and CHD8 exhibit distinct nucleosome binding and remodeling activities.	SF9	Human (Homo sapiens)	No	No	4	No	Broadly expressed	No	NO
RNU4-2			No protein product (snRNA)								0			NA	—	No	No	-	-	-	No	NO
DDX3X	78.6	No	ATP-dependent RNA helicase DDX3X	O00571	Yes	Complete	Yes	Yes	9E2C	131-607	31	10.1098/rsob.250064	O-GlcNAcylation of the intellectual disability protein DDX3X exerts proteostatic cell cycle control.	Escherichia coli	Human (Homo sapiens)	No	No	4	Yes	Broadly expressed	No	10 active compounds https://pubs.acs.org/doi/10.1021/acs.jcim.5b00419 C1 https://www.sciencedirect.com/science/article/pii/S0006291X20300310?via%3Dihub Sulfonamides https://pubs.acs.org/doi/10.1021/acs.jmedchem.8b01403 CT05 and CT10 https://www.mdpi.com/1422-0067/27/2/672 Compound 6b https://www.sciencedirect.com/science/article/pii/S0223523420302889?via%3Dihub PROTAC J-10 https://www.nature.com/…
SHANK3	74.85	No	SH3 and multiple ankyrin repeat domains protein 3	Q9BYB0	Yes	SH3 and SPN domain	Yes	No	7C7I	76-174	5	10.1002/cjoc.202000278	Mechanistic Insights into the Interactions of Ras Subfamily GTPases with the SPN Domain of Autism-associated SHANK3.	Escherichia coli	Human (Homo sapiens)	No	No	2	No	Restricted	No	Tetrahydro-quinoline-4-carboxylates https://chemistry-europe.onlinelibrary.wiley.com/doi/10.1002/cmdc.201100094
PTEN	63.15	No	Phosphatidylinositol 3,4,5-trisphosphate 3-phosphatase PTEN	P60484	Yes	Complete	Yes	No	7JVX	1-403	22	10.1038/s41594-021-00668-5	The structural basis of PTEN regulation by multi-site phosphorylation.	HighFive insect	Human (Homo sapiens)	No	Yes	4	Yes	Broadly expressed	No	Review 2015 https://www.sciencedirect.com/science/article/pii/S2212492614000517?via%3Dihub
FOXP1	60.45	No	Forkhead box protein P1	Q9H334	Yes	DNA-Binding domain	Yes	No	2KIU	462-548	1	10.1002/pro.626	Solution structure and backbone dynamics of the DNA-binding domain of FOXP1: insight into its domain swapping and DNA binding.	Escherichia coli	Human (Homo sapiens)	No	Yes	4	Yes	Broadly expressed	No	NO
MBD5	46.6	No	Methyl-CpG-binding domain protein 5	Q9P267	No		No	Yes			0	10.1093/nar/gkae093	Zebrafish Mbd5 binds to RNA m5C and regulates histone deubiquitylation and gene expression in development metabolism and behavior.	Escherichia coli	Zebrafish ortholog	No	No	0	No	Broadly expressed	No	NO
ADNP	41.5	No	Activity-dependent neuroprotector homeobox protein	Q9H2P0	No		No	No			0	10.1038/s41598-024-65608-x	Tracing the invisible mutant ADNP protein in Helsmoortel-Van der Aa syndrome patients.	HEK293FT	Human (Homo sapiens)	https://doi.org/10.12688/f1000research.160121.1	No	-	-	-	No	NO
DMD	40.95	No	Dystrophin	P11532	Yes	N-terminal	Yes	No	1EG3	3046-3306	20	10.1038/77923	Structure of a WW domain containing fragment of dystrophin in complex with beta-dystroglycan.	Escherichia coli	Human (Homo sapiens)	No	No	4	No	Restricted	No	NO
SYNGAP1	40.72	No	Ras/Rap GTPase-activating protein SynGAP	Q96PV0	No		No	Yes			0	10.1080/21541248.2017.1320350	Anchoring high concentrations of SynGAP at postsynaptic densities via liquid-liquid phase separation.	Escherichia coli	Rat	No	No	4	No	Restricted	No	NO
HNRNPU	38.8	Yes	Heterogeneous nuclear ribonucleoprotein U	Q00839	No		No	No			0	10.1186/s13045-020-00857-7	HNF4A-AS1/hnRNPU/CTCF axis as a therapeutic target for aerobic glycolysis and neuroblastoma progression.	Escherichia coli	Human (Homo sapiens)	No	No	4	Yes	Broadly expressed	No	NO
KMT2E (MLL5)	38.65	No	Inactive histone-lysine N-methyltransferase 2E	Q8IZD2	Yes	SET and PHD domain	Yes	Yes	5HT6	323-458	4	10.1371/journal.pone.0165139	The Human Mixed Lineage Leukemia 5 (MLL5), a Sequentially and Structurally Divergent SET Domain-Containing Protein with No Intrinsic Catalytic Activity.	Escherichia coli	Human (Homo sapiens)	No	No	0	No	Broadly expressed	No	NO
TCF20	38	No	Transcription factor 20	Q9UGU0	No		No	No			0	10.1038/s10038-025-01323-3	Germline mosaicism in TCF20-associated neurodevelopmental disorders: a case study and literature review.	NA		No	No	0	No	Broadly expressed	No	NO
AUTS2	35.5	No	Autism susceptibility gene 2 protein	Q8WXX7	No		No	No			0	10.1038/nature13921	An AUTS2–Polycomb complex activates gene expression in the CNS	SF9	Human (Homo sapiens)	No	No	1	No	Slightly restricted	No	NO
POGZ	35.4	No	Pogo transposable element-derived protein with ZNF domain	Q7Z3K3	Yes		No	No	2E72	370-405	3	10.1038/ncomms8968	Multiple cellular proteins interact with LEDGF/p75 through a conserved unstructured consensus motif	E. coli	Human (Homo sapiens)	No	Yes	2	No	Broadly expressed	No	NO
MED13L	35	Partial	Mediator of RNA polymerase II transcription subunit 13-like	Q71F56	No		No	No			0	doi.org/10.1016/j.molcel.2024.09.001	Structural basis of the human transcriptional Mediator regulated by its dissociable kinase module	E. coli	Human (Homo sapiens)	No	No	2	No	Broadly expressed	No	NO
ARID1B	34.75	No	AT-rich interactive domain-containing protein 1B	Q8NFD5	Yes	AT-rich interaction domain	No	No	2CXY	1121-1242	2	doi.org/10.1093/nar/gkaf958	ARID1A regulates histone octamer transfer activity of human canonical BAF complex	SF9	Human (Homo sapiens)	https://doi.org/10.5281/zenodo.18749139	No	-	-	-	No	NO
PTCHD1-AS			No protein product (antisense ncRNA)								0			NA	—	No	No	-	-	-	No	NO
CTNNB1	32.75	Partial	Catenin beta-1	P35222	Yes	Complete	Yes	No	2Z6H	138-781	69	10.1016/j.str.2007.12.021	Crystal structure of a full-length beta-catenin.	Escherichia coli	Human (Homo sapiens)	No	Yes	4	Yes	Broadly expressed	No	N-(heterocyclylphenyl)benzenesulfonamides https://pubs.acs.org/doi/10.1021/acsptsci.3c00092 C6 PROTAC https://chemistry-europe.onlinelibrary.wiley.com/doi/10.1002/cmdc.202000839 Carnosic acid https://www.nature.com/articles/ncomms1680 Helical peptides https://onlinelibrary.wiley.com/doi/10.1002/anie.202411749 https://onlinelibrary.wiley.com/doi/10.1002/anie.202102082 https://www.pnas.org/doi/10.1…
NAA15	31.7	Yes	N-alpha-acetyltransferase 15, NatA auxiliary subunit	Q9BXJ9	Yes	N-terminal	No	No	6C9M	1-866	14	10.1016/j.str.2018.04.003	Structure of Human NatA and Its Regulation by the Huntingtin Interacting Protein HYPK.	SF9	Human (Homo sapiens)	No	No	0	No	Broadly expressed	No	NO
CREBBP	31.35	No	CREB-binding protein	Q92793	Yes	Bromodomain	Yes	Yes	8HAN	1084-1873	295	10.1038/s41467-023-39735-4	Epigenetic mechanisms to propagate histone acetylation by p300/CBP.	HighFive insect	Human (Homo sapiens)	No	Yes	3	Yes	Broadly expressed	Yes, https://www.chemicalprobes.org/search?q=CREBBP	https://www.chemicalprobes.org/search?q=CREBBP
SLC6A1	31.15	No	Sodium- and chloride-dependent GABA transporter 1	P30531	Yes	Complete	No	No	7Y7V	1-599	5	10.1038/s41594-023-00983-z	Molecular basis for substrate recognition and transport of human GABA transporter GAT1.	HEK293F	Human (Homo sapiens)	No	No	4	No	Very restricted-need neuron	No	YES, many different ligands
DEAF1	30.9	No	Deformed epidermal autoregulatory factor 1 homolog	O75398	Yes	MYND domain	Yes	No	2JW6	496-544	3	10.1016/j.jmb.2006.01.087	Structure and functional analysis of the MYND domain.	Escherichia coli	Human (Homo sapiens)	No	No	1	No	Broadly expressed	No	NO
GRIN2B	29.65	No	Glutamate receptor ionotropic, NMDA 2B	Q13224	Yes	N-terminal	No	No	9IYQ	1-842	58	10.1016/j.neuron.2025.01.021	Structural insights into the diverse actions of magnesium on NMDA receptors.	HEK293S	Human (Homo sapiens)	No	No	3	No	Very restricted-need neuron	No	YES, many different ligands
ASXL3	28.85	No	Putative Polycomb group protein ASXL3	Q9C0F0	No		No	No			0	10.1038/ncomms10292	BAP1/ASXL1 recruitment and activation for H2A deubiquitination	E. coli	Human (Homo sapiens)	No	No	0	No	Restricted	No	NO
SETD5	28.05	No	Histone-lysine N-methyltransferase SETD5	Q9C0A6	No		No	Yes			0	doi.org/10.1016/j.neuron.2019.07.013	SETD5 Regulates Chromatin Methylation State and Preserves Global Transcriptional Fidelity during Brain Development and Neuronal Wiring	E. coli	Human (Homo sapiens)	No	Yes	1	No	Broadly expressed	No	NO
TRIP12	27	No	E3 ubiquitin-protein ligase TRIP12	Q14669	Yes	WWE domain	Yes	Yes	9KEN	442-2067	5	10.1038/s41467-025-59569-6	Structural visualization of HECT-type E3 ligase Ufd4 accepting and transferring ubiquitin to form K29/K48-branched polyubiquitination.	HEK293F	Human (Homo sapiens)	No	Yes	1	No	Broadly expressed	No	NO
CTTNBP2	26.8	No	Cortactin-binding protein 2	Q8WZ74	No		No	No			0					No	No	0	No	Restricted	No	NO
CHD2	25	Partial	ATP-dependent chromatin remodeler CHD2	O14647	No		No	Yes			0	doi.org/10.1016/j.jmb.2007.03.024	Molecular Implications of Evolutionary Differences in CHD Double Chromodomains	Escherichia coli	Human (Homo sapiens)	No	Yes	2	No	Broadly expressed	No	NO
SATB2	24.95	No	DNA-binding protein SATB2	Q9UPW6	Yes	CUT domain	No	No	1WIZ	350-437	3	doi.org/10.1093/hmg/ddt647	Disruption of SATB2 or its long-range cis-regulation by SOX9 causes a syndromic form of Pierre Robin sequence	Escherichia coli	Human (Homo sapiens)	No	Yes	4	Yes	Slightly restricted	No	NO
TANC2	24.95	No	Protein TANC2	Q9HCD6	No		No	No			0					No	No	0	No	Restricted	No	NO
NCKAP1	24.75	No	Nck-associated protein 1	Q9Y2A7	No		No	No	3P8C	1-1128	5	10.1038/nature09623	Structure and control of the actin regulatory WAVE complex.	E. coli	Human (Homo sapiens)	No	Yes	1	No	Broadly expressed	No	NO
EP300	23.6	No	Histone acetyltransferase p300	Q09472	Yes	Bromodomain	Yes	Yes	8HAG	1048-1836	101	10.1038/s41467-023-39735-4	Epigenetic mechanisms to propagate histone acetylation by p300/CBP.	High Five insect	Human (Homo sapiens)	No	Yes	3	Yes	Broadly expressed	Yes, https://www.chemicalprobes.org/search?q=EP300	https://www.chemicalprobes.org/search?q=EP300
NSD1	22.9	No	Nuclear receptor binding SET domain protein 1	Q96L73	Yes	SET domain	Yes	Yes	3OOI	1852-2082	6	10.1074/jbc.M110.204115	The structure of NSD1 reveals an autoregulatory mechanism underlying histone H3K36 methylation.	Escherichia coli	Human (Homo sapiens)	No	Yes	1	No	Broadly expressed	No	Quinoline-5,8-dione, 2-aminobenzothiazole, 5-aminonaphthalene, quinazoline, purine, benzoxazinone-cyclopropylamide, and imidazole derivatives https://www.tandfonline.com/doi/full/10.1080/17568919.2025.2557180?scroll=top&needAccess=true
ANKRD11	22.6	No	Ankyrin repeat domain-containing protein 11	Q6UB99	No		No	No			0	doi.org/10.1016/j.bbrc.2023.05.046	Identification and functional characterization of a bipartite nuclear localization signal in ANKRD11	Escherichia coli	Human (Homo sapiens)	No	Yes	0	No	Broadly expressed	No	NO
MYT1L	20.35	No	Myelin transcription factor 1-like protein	Q9UL68	No		No	No			0	10.1002/1873-3468.13811	The Neuronal Transcription Factor Myt1L Interacts via a Conserved Motif with the PAH1 domain of Sin3 to Recruit the Sin3L/Rpd3L Histone Deacetylase Complex	Escherichia coli	Human (Homo sapiens)	No	No	1	No	Restricted	No	NO
DYRK1A	20.2	No	Dual specificity tyrosine-phosphorylation-regulated kinase 1A	Q13627	Yes	Complete	Yes	Yes	8T2H	126-490	231	10.1021/acs.jmedchem.4c01130	Discovery and Functional Characterization of a Potent, Selective, and Metabolically Stable PROTAC of the Protein Kinases DYRK1A and DYRK1B.	Escherichia coli	Human (Homo sapiens)	https://doi.org/10.5281/zenodo.14528462	No	-	-	-	Yes, https://www.chemicalprobes.org/search?q=DYRK1A	https://www.chemicalprobes.org/search?q=DYRK1A
MARK2	20.05	No	Serine/threonine-protein kinase MARK2	Q7KZI7	Yes	Complete	Yes	No	5EAK	39-364	12	10.1016/j.bmcl.2016.02.003	Optimization of microtubule affinity regulating kinase (MARK) inhibitors with improved physical properties.	Escherichia coli BL21(DE3)	Human (Homo sapiens)	No	Yes	2	Yes	Broadly expressed	No	OICR19451 https://www.sciencedirect.com/science/article/pii/S0223523426002436?via%3Dihub
STXBP1	19.1	No	Syntaxin-binding protein 1	P61764	No		No	No	6L03	141-149	1	10.15252/embr.202052141	PTP-MEG2 regulates quantal size and fusion pore opening through two distinct structural bases and substrates.	Escherichia coli	Human (Homo sapiens)	https://doi.org/10.12688/f1000research.160174.1	No	-	-	-	No	NO
CIC	18.7	No	Protein capicua homolog	Q96RK0	Yes	HMG-C1 domain	Yes	No	7M5W	1097-2436	15	10.1016/j.str.2025.08.018	Molecular basis of DNA recognition by the HMG-box-C1 module of capicua.	Escherichia coli	Human (Homo sapiens)	No	Yes	0	No	Broadly expressed	No	NO
KMT2A	18.55	No	Histone-lysine N-methyltransferase 2A	Q03164	Yes	SET domain	Yes	Yes	3LQH	1566-1784	70	10.1016/j.cell.2010.05.016	Pro isomerization in MLL1 PHD3-bromo cassette connects H3K4me readout to CyP33 and HDAC-mediated repression.	Escherichia coli	Human (Homo sapiens)	No	Yes	3	Yes	Broadly expressed	Yes, https://www.chemicalprobes.org/search?q=KMT2A	https://www.chemicalprobes.org/search?q=KMT2A
SHANK2	18.55	No	SH3 and multiple ankyrin repeat domains protein 2	Q9UPX8	Yes	SAM domain	Yes	No	8B10	1780-1849	7	10.1038/s41380-022-01882-3	Structural deficits in key domains of Shank2 lead to alterations in postsynaptic nanoclusters and to a neurodevelopmental disorder in humans.	Escherichia coli	Human (Homo sapiens)	No	No	3	Yes	Restricted	No	NO
UBR5	18.45	No	E3 ubiquitin-protein ligase UBR5	O95071	Yes	C-terminal	Yes	Yes	8E0Q	1-2799	31	10.1016/j.str.2023.03.010	Structure of the human UBR5 E3 ubiquitin ligase.	Insect cells (vector pTIE1)	Human (Homo sapiens)	No	No	4	Yes	Broadly expressed	No	NO
CUL3	18.4	Yes	Cullin-3	Q13618	Yes	N-terminal	Yes	No	8KHP	1-768	77	10.1016/j.str.2023.09.002	Cryo-EM structure of the KLHL22 E3 ligase bound to an oligomeric metabolic enzyme.	Homo sapiens	Human (Homo sapiens)	No	Yes	4	No	Broadly expressed	No	MLN4924-like https://www.sciencedirect.com/science/article/pii/S0166432820307506?via%3Dihub https://www.biorxiv.org/content/10.64898/2026.01.28.702366v1
DIP2A	18.2	Partial	Disco-interacting protein 2 homolog A	Q14689	No		No	No			0					No	No	0	No	Broadly expressed	No	NO
SOX5	17.6	No	Transcription factor SOX-5	P35711	No		No	No			0	doi.org/10.1016/j.devcel.2014.10.003	Sox5 Is a DNA-Binding Cofactor for BMP R-Smads that Directs Target Specificity during Patterning of the Early Ectoderm	E.coli	Human (Homo sapiens)	No	No	1	No	Restricted	No	NO
GIGYF1	17.25	No	GRB10-interacting GYF protein 1	O75420	Yes	GYF domain	Yes	No	5NVK	33-103	6	10.1101/gad.299420.117	GIGYF1/2 proteins use auxiliary sequences to selectively bind to 4EHP and repress target mRNA expression.	Escherichia coli BL21(DE3)	Human (Homo sapiens)	No	No	0	No	Broadly expressed	No	NO
WDFY3	17.2	No	WD repeat and FYVE domain-containing protein 3	Q8IZQ1	Yes	C-terminal	Yes	Yes	6W9N	3444-3518	2	10.1111/tra.12771	A highly conserved glutamic acid in ALFY inhibits membrane binding to aid in aggregate clearance.	Escherichia coli	Human (Homo sapiens)	No	No	1	No	Broadly expressed	No	NO
TSC1	17.1	No	Hamartin	Q92574	Yes		Yes	Yes	9CE3	1-1164	17	10.1126/sciadv.adr5807	Structure of the human TSC:WIPI3 lysosomal recruitment complex.	Homo sapiens	Human (Homo sapiens)	https://doi.org/10.5281/zenodo.6607513	No	-	-	-	No
RFX3	15.95	No	Transcription factor RFX3	P48380	No		No	No			0					No	No	0	No	Slightly restricted	No	NO
DNMT3A	15.4	No	DNA (cytosine-5)-methyltransferase 3A	Q9Y6K1	Yes	ADD domain	Yes	Yes	8QZM	1-912	135	10.1038/s44319-024-00306-3	The N-terminal region of DNMT3A engages the nucleosome surface to aid chromatin recruitment.	Escherichia coli	Human (Homo sapiens)	No	Yes	4	Yes	Broadly expressed	No	Azacytidine (AZA) and Zebularine (ZEB) https://www.mdpi.com/1422-0067/24/16/12652
NIPBL	15.3	No	Nipped-B-like protein	Q6KC79	Yes		No	No	6WGE	1163-2804	3	10.1126/science.abb0981	Cryo-EM structure of the human cohesin-NIPBL-DNA complex.	Trichoplusia ni	Human (Homo sapiens)	No	No	0	No	Broadly expressed	No	NO
ASTN2	15.75	No	Astrotactin-2	O75129	Yes		No	No	5J67	768-1339	7	10.1098/rsob.160053	Structure of astrotactin-2: a conserved vertebrate-specific and perforin-like membrane protein involved in neuronal development.	Homo sapiens	Human (Homo sapiens)	No	No	0	No	Slightly restricted	No	NO
CSDE1	15.55	No	Cold shock domain-containing protein E1	O75534	No		No	No	2YTX	175-258	5	10.1007/s10969-010-9081-z	The NMR solution structures of the five constituent cold-shock domains (CSD) of the human UNR (upstream of N-ras) protein.		Human (Homo sapiens)	No	No	3	Yes	Broadly expressed	No	NO
WAC	15	No	WW domain-containing adapter protein with coiled-coil	Q9BTA9	No		No	Yes			0	10.1002/2211-5463.70085	Characterization of WAC interactions with R2TP and TTT chaperone complexes linking glucose and glutamine availability to mTORC1 activity.	Expi293	Human	No	No	0	No	Broadly expressed	No	NO
SHANK1	14.65	No	SH3 and multiple ankyrin repeat domains protein 1	Q9Y566	Yes	SH3 domain	Yes	No	6YX0	654-762	15	10.1039/d0sc05694d	Identification of β-strand mediated protein-protein interaction inhibitors using ligand-directed fragment ligation.	Escherichia coli	Human (Homo sapiens)	No	No	3	No	Restricted	No	C- or N-terminally fragment-capped acylhydrazones https://pubs.acs.org/doi/10.1021/acs.biochem.5c00804
AHDC1	14.25	No	AT-hook DNA-binding motif-containing protein 1	Q5TGY3	No		No	No			0					No	No	0	No	Slightly restricted	No	NO
ARHGEF9	14.2	No	Rho guanine nucleotide exchange factor 9	O43307	Yes	SH3 domain	No	No	2YSQ	7-75	1					No	No	1	No	Slightly restricted	No	NO
ASH1L	14.15	No	ASH1-like histone lysine methyltransferase	Q9NR48	Yes	Bromodomain	Yes	Yes	6INE	2026-2293	32	10.1016/j.str.2019.01.015	Structural Insights into Stimulation of Ash1L's H3K36 Methyltransferase Activity through Mrg15 Binding.	Escherichia coli	Human (Homo sapiens)	No	Yes	0	No	Broadly expressed	Yes, https://www.chemicalprobes.org/search?q=ASH1L	https://www.chemicalprobes.org/search?q=ASH1L
KMT2C	14.1	No	Histone-lysine N-methyltransferase 2C	Q8NEZ4	Yes	SET domain	Yes	Yes	6KIW	4707-4911	14	10.1038/s41586-019-1528-1	Structural basis of nucleosome recognition and modification by MLL methyltransferases.	Escherichia coli	Human (Homo sapiens)	No	No	2	No	Broadly expressed	No	NO
KMT5B	14.05	No	Histone-lysine N-methyltransferase KMT5B	Q4FZB7	No			Yes	8T9F	1-392	13	10.1016/j.molcel.2023.07.020	Catalytic and non-catalytic mechanisms of histone H4 lysine 20 methyltransferase SUV420H1.	Escherichia coli 'BL21-Gold(DE3)pLysS AG'	Human (Homo sapiens)	No	No	0	No	Broadly expressed	Yes, https://www.chemicalprobes.org/search?q=KMT5B	https://www.chemicalprobes.org/search?q=KMT5B
