## Supplemental Table S5 for "Genes/variants for diagnostic testing and pre-clinical research in autism spectrum disorder"

### Sheet: Table S5
Gene	EAGLE_Classification	EAGLE_Score	SFARI_Score	ClinGen	Simons Searchlight
NRXN1	Definitive	143.75	Score 1	Definitive: Complex NDD (autosomal dominant) [Intellectual Disability and Autism GCEP, 07/10/2019]	YES
SCN2A	Definitive	109.3	Score 1	Definitive: Complex NDD (autosomal dominant) [Epilepsy GCEP, 05/07/2019]	YES
MECP2	Definitive	106.65	Score 1S	Definitive: Rett Syndrome (X-linked) [Rett and Angelman-like Disorders GCEP, 05/02/2018]	NO
CHD8	Definitive	97.65	Score 1S	Definitive: Complex NDD (autosomal dominant) [Intellectual Disability and Autism GCEP, 07/16/2018]	YES
RNU4-2	Definitive	84	Score 1S	Strong: Neurodevelopmental disorder with hypotonia, brain anomalies, distinctive facies, and absent language (autosomal dominant) [Syndromic Disorders GCEP, 09/03/2025]	NO
DDX3X	Definitive	78.6	Score 1S	Definitive: X-linked Syndromic Intellectual disability (X-linked) [Intellectual Disability and Autism GCEP, 05/05/2020]	YES
SHANK3	Definitive	74.85	Score 1S	Definitive: Phelan-McDermid syndrome (autosomal dominant) [Intellectual Disability and Autism GCEP, 12/12/2018]	NO
PTEN	Definitive	63.15	Score 1S	Definitive: PTEN hamartoma tumor syndrome (autosomal dominant) [Hereditary Cancer GCEP, 04/05/2024]	NO
FOXP1	Definitive	60.45	Score 1S	Definitive: Intellectual disability-severe speech delay-mild dysmorphism syndrome (autosomal dominant) [Intellectual Disability and Autism GCEP, 05/09/2019]	YES
MBD5	Definitive	46.6	Score 1S	Definitive: Complex NDD (autosomal dominant) [Intellectual Disability and Autism GCEP, 02/15/2023]	YES
ADNP	Definitive	41.5	Score 1S	Definitive: ADNP-related multiple congenital anomalies - intellectual disability - autism spectrum disorder (autosomal dominant) [Intellectual Disability and Autism GCEP, 01/15/2020]	YES
DMD	Definitive	40.95	Score S	Definitive: Progressive Muscular Dystrophy (X-linked) [Limb Girdle Muscular Dystrophy GCEP, 04/09/2021]	NO
SYNGAP1	Definitive	40.75	Score 1S	Definitive: Complex NDD (autosomal dominant) [Epilepsy GCEP, 04/02/2019]	YES
HNRNPU	Definitive	38.8	Score 1S	Definitive: Complex NDD (autosomal dominant) [Intellectual Disability and Autism GCEP, 10/11/2022]	YES
KMT2E	Definitive	38.65	Score 1S	Definitive: Complex NDD (autosomal dominant) [Intellectual Disability and Autism GCEP, 08/02/2022]	YES
TCF20	Definitive	38	Score 1S	Definitive: Developmental delay with variable intellectual impairment and behavioural abnormalities (autosomal dominant) [Syndromic Disorders GCEP, 10/07/2020]	YES
AUTS2	Definitive	35.5	Score 1	Definitive: Syndromic Intellectual disability (autosomal dominant) [Intellectual Disability and Autism GCEP, 09/01/2020]	YES
POGZ	Definitive	35.4	Score 1S	Definitive: Intellectual disability microcephaly-strabismus behavioral abnormalities syndrome (autosomal dominant) [Intellectual Disability and Autism GCEP, 03/09/2020]	YES
MED13L	Definitive	35	Score 1S	Definitive: Syndromic Intellectual Disability (autosomal dominant) [Intellectual Disability and Autism GCEP, 04/21/2021]	YES
ARID1B	Definitive	34.75	Score 1S	Definitive: Coffin-Siris syndrome (autosomal dominant) [Intellectual Disability and Autism GCEP, 12/04/2019]	YES
PTCHD1-AS	Definitive	33.6	Score 2	NA	NO
CTNNB1	Definitive	32.75	Score 1	Definitive: Severe intellectual disability-progressive spastic diplegia syndrome (autosomal dominant) [Intellectual Disability and Autism GCEP, 02/03/2021]	YES
NAA15	Definitive	31.7	Score 1S	Definitive: Syndromic intellectual disability (autosomal dominant) [Intellectual Disability and Autism GCEP, 01/05/2022]	YES
CREBBP	Definitive	31.35	Score 1S	Definitive: Rubinstein-Taybi syndrome (autosomal dominant) [Intellectual Disability and Autism GCEP, 04/27/2018]	YES
SLC6A1	Definitive	31.15	Score 1S	NA	YES
DEAF1	Definitive	30.9	Score 1S	NA	YES
GRIN2B	Definitive	29.65	Score 1	Definitive: Complex NDD (autosomal dominant) [Epilepsy GCEP, 03/19/2019]	YES
ASXL3	Definitive	28.85	Score 1S	Definitive: Syndromic intellectual disability (autosomal dominant) [Intellectual Disability and Autism GCEP, 10/06/2021]	YES
SETD5	Definitive	28.05	Score 1S	Definitive: Syndromic Complex NDD (autosomal dominant) [Intellectual Disability and Autism GCEP, 07/27/2023]	YES
TRIP12	Definitive	27	Score 1S	Definitive: Complex NDD (autosomal dominant) [Intellectual Disability and Autism GCEP, 04/05/2022]	YES
CTTNBP2	Definitive	26.8	Score 2	NA	NO
CHD2	Definitive	25	Score 1S	Definitive: Complex NDD (autosomal dominant) [Epilepsy GCEP, 07/14/2022]	YES
SATB2	Definitive	24.95	Score 1S	Definitive: SATB2-associated disorder (autosomal dominant) [Intellectual Disability and Autism GCEP, 09/15/2020]	NO
TANC2	Definitive	24.95	Score 1S	Definitive: intellectual developmental disorder with autistic features and language delay, with or without seizures (autosomal dominant) [Intellectual Disability and Autism GCEP, 09/07/2022]	YES
NCKAP1	Definitive	24.75	Score 1	Definitive: Complex NDD (autosomal dominant) [Intellectual Disability and Autism GCEP, 12/06/2023]	YES
EP300	Definitive	23.6	Score 1S	Definitive: Rubinstein-Taybi syndrome due to EP300 haploinsufficiency (autosomal dominant) [Syndromic Disorders GCEP, 05/20/2022]	YES
NSD1	Definitive	23.4	Score 1S	Definitive: Sotos Syndrome (autosomal dominant) [Intellectual Disability and Autism GCEP, 10/26/2018]	YES
ANKRD11	Definitive	22.6	Score 1S	Definitive: KBG syndrome (autosomal dominant) [Intellectual Disability and Autism GCEP, 11/26/2019]	YES
MYT1L	Definitive	20.35	Score 1	Definitive: Syndromic complex NDD (autosomal dominant) [Intellectual Disability and Autism GCEP, 08/18/202]	YES
DYRK1A	Definitive	20.2	Score 1S	Definitive: Complex NDD (autosomal dominant) [Intellectual Disability and Autism GCEP, 07/15/2020]	YES
MARK2	Definitive	20.05	Score 2	NA	NO
STXBP1	Definitive	19.1	Score 1S	Definitive: Developmental and epileptic encephalopathy (autosomal dominant) [Epilepsy GCEP, 10/20/2017]	YES
CIC	Definitive	18.7	Score 1	Definitive: Complex NDD (autosomal dominant) [Intellectual Disability and Autism GCEP, 01/18/2023]	YES
KMT2A	Definitive	18.55	Score 1S	Definitive: Wiedemann-Steiner syndrome (autosomal dominant) [Syndromic Disorders GCEP, 05/22/2022]	YES
SHANK2	Definitive	18.55	Score 1	Definitive: Complex NDD (autosomal dominant) [Intellectual Disability and Autism GCEP, 07/17/2019]	NO
UBR5	Definitive	18.45	Score 2	NA	NO
CUL3	Definitive	18.4	Score 1	Definitive: Complex NDD (autosomal dominant) [Intellectual Disability and Autism GCEP, 01/16/2021]_x000D_ _x000D_ Definitive: Pseudohypoaldosteronism type 2E (autosomal dominant) [Tubulopathy GCEP, 12/01/2021]	YES
DIP2A	Definitive	18.2	Score 1	NA	NO
SOX5	Definitive	17.6	Score 1S	Definitive: Lamb-Shaffer syndrome (autosomal dominant) [Intellectual Disability and Autism GCEP, 01/27/2022]	YES
GIGYF1	Definitive	17.25	Score 1	NA	YES
WDFY3	Definitive	17.2	Score 1	Definitive: Syndromic intellectual disability (autosomal dominant) [Intellectual Disability and Autism GCEP, 01/19/2022]	YES
TSC1	Definitive	17.1	Score 1S	Definitive: Tuberous Sclerosis Complex (autosomal dominant) [General Gene Curation GCEP, 01/23/2019]	NO
RFX3	Definitive	15.95	Score 1	Definitive: Complex NDD (autosomal dominant) [Intellectual Disability and Autism GCEP, 04/03/2024]	YES
DNMT3A	Definitive	15.9	Score 1S	Definitive: Tatton-Brown-Rahman overgrowth syndrome (autosomal dominant) [Intellectual Disability and Autism GCEP, 06/08/2023]_x000D_ _x000D_ Limited: Heyn-Sproul-Jackson syndrome (autosomal dominant) [Intellectual Disability and Autism GCEP, 06/08/2023]	YES
NIPBL	Definitive	15.8	Score 1S	Definitive: Cornelia de Lange Syndrome (autosomal dominant) [Intellectual Disability and Autism GCEP, 06/28/2023]	YES
ASTN2	Definitive	15.75	Score 2	NA	NO
CSDE1	Definitive	15.55	Score 1S	Definitive: Complex NDD (autosomal dominant) [Intellectual Disability and Autism GCEP, 11/21/2023]	YES
WAC	Definitive	15	Score 1S	Definitive: DeSanto-Shinawi syndrome (autosomal dominant) [Intellectual Disability and Autism GCEP, 11/10/2022]	YES
SHANK1	Definitive	14.65	Score 2	Definitive: Complex NDD (autosomal dominant) [Intellectual Disability and Autism GCEP, 03/20/2024]	NO
AHDC1	Definitive	14.25	Score 1S	Definitive: AHDC1-related intellectual disability - obstructive sleep apnea - mild dysmorphism syndrome (autosomal dominant) [Intellectual Disability and Autism GCEP, 11/16/2021]	YES
ARHGEF9	Definitive	14.2	Score 1S	Definitive: X-linked Complex NDD (X-linked) [Intellectual Disability and Autism GCEP, 05/23/2024]	YES
ASH1L	Definitive	14.15	Score 1	Definitive: syndromic complex NDD (autosomal dominant) [Intellectual Disability and Autism GCEP, 02/23/2023]	YES
KMT2C	Definitive	14.1	Score 1S	Definitive: Syndromic intellectual disability (autosomal dominant) [Intellectual Disability and Autism GCEP, 03/02/2022]	YES
KMT5B	Definitive	14.05	Score 1	Definitive: Complex NDD (autosomal dominant) [Syndromic Disorders GCEP, 04/08/2022]	YES
MSL3	Strong	13.9	Score 1S	Definitive: Basilicata-Akhtar syndrome (X-linked) [Intellectual Disability and Autism GCEP, 01/18/2022]	NO
ARX	Definitive	13.8	Score 1S	Definitive: Developmental and Epileptic Encephalopathy (X-linked) [Epilepsy GCEP, 06/04/2019]_x000D_ _x000D_ Definitive: X-linked Complex NDD (X-linked) [Intellectual Disability and Autism GCEP, 12/01/2020]	YES
CNTN6	Definitive	13.8	Score 2	Disputed: Complex NDD (autosomal dominant) [Intellectual Disability and Autism GCEP, 09/20/2022]	NO
KDM6B	Definitive	13.75	Score 1	Definitive: Syndromic intellectual disability (autosomal dominant) [Intellectual Disability and Autism GCEP, 01/19/2022]_x000D_ _x000D_ Limited: Syndromic intellectual disability (autosomal recessive) [Intellectual Disability and Autism GCEP, 02/18/2022]	YES
DSCAM	Definitive	13.5	Score 1	NA	YES
TCF4	Definitive	13.5	Score 1S	Definitive: Pitt-Hopkins syndrome (autosomal dominant) [Rett and Angelman-like Disorders GCEP, 05/02/2018]	NO
EHMT1	Definitive	13.5	Score 1S	Definitive: Kleefstra syndrome (autosomal dominant) [Intellectual Disability and Autism GCEP, 06/07/2018]	YES
DYNC1H1	Definitive	13.45	Score 1	Definitive: neuronopathy, distal hereditary motor (autosomal dominant) [Charcot-Marie-Tooth GCEP, 07/12/2023]	YES
TLK2	Definitive	13.25	Score 1S	Definitive: Complex NDD (autosomal dominant) [Intellectual Disability and Autism GCEP, 06/05/2024]	YES
BRAF	Definitive	13.05	Score 1S	Definitive: Cardiofaciocutaneous syndrome (autosomal dominant) [RASopathy GCEP, 07/24/2018]_x000D_ _x000D_ Moderate: Noonan syndrome (autosomal dominant) [RASopathy GCEP, 07/24/2018]_x000D_ _x000D_ Limited: Noonan syndrome with multiple lentigines (autosomal dominant) [RASopathy GCEP, 07/24/2018]	NO
CACNA1D	Definitive	12.7	Score 2	Definitive: Complex NDD (autosomal dominant) [Intellectual Disability and Autism GCEP, 09/04/2024]_x000D_ _x000D_ Moderate: Sinoatrial node dysfunction and deafness (autosomal recessive) [Hearing Loss GCEP, 04/17/2024]	NO
RAI1	Definitive	12.25	Score 1S	Definitive: Smith-Magenis syndrome (autosomal dominant) [Intellectual Disability and Autism GCEP, 09/05/2018]	NO
GRIA2	Definitive	12	Score 1	Definitive: Neurodevelopmental disorder with language impairment and behavioral abnormalities (autosomal dominant) [Syndromic Disorders GCEP, 05/30/2023]	YES
NLGN4X	Definitive	12	Score 1	Definitive: X-linked Complex NDD (X-linked) [Intellectual Disability and Autism GCEP, 08/01/2018]	YES
NR4A2	Moderate	11.5	Score 1	Definitive: Complex NDD (autosomal dominant) [Intellectual Disability and Autism GCEP, 05/05/2021]
RIMS1	Moderate	11.35	Score 1	NA
KCNQ3	Moderate	11.1	Score 1	Definitive: Complex NDD (autosomal dominant) [Epilepsy GCEP, 08/01/2023] _x000D_ _x000D_ Moderate: Self-limited familial neonatal epilepsy (autosomal dominant) [Epilepsy GCEP, 08/01/2023] _x000D_ _x000D_ Limited: Developmental and epileptic encephalopathy (autosomal recessive) [Epilepsy GCEP, 08/01/2023]
NRXN3	Moderate	11.1	Score 1	NA
SON	Moderate	11	Score 1S	Definitive: ZTTK syndrome (autosomal dominant) [Intellectual Disability and Autism GCEP, 09/24/2023]
TBR1	Moderate	10.85	Score 1	Definitive: Complex NDD (autosomal dominant) [Intellectual Disability and Autism GCEP, 03/25/2020]
ANK2	Moderate	10.8	Score 1	Definitive: Complex NDD (autosomal dominant) [Intellectual Disability and Autism GCEP, 12/15/2020]_x000D_ _x000D_ Disputed: Brugada syndrome (autosomal dominant) [Brugada Syndrome GCEP, 11/21/2017]_x000D_ _x000D_ Disputed: Long QT syndrome (autosomal dominant) [Long QT Syndrome GCEP, 12/15/2020]_x000D_ _x000D_ Disputed: Catecholaminergic polymorphic ventricular tachycardia (autosomal dominant) [C…
ZNF462	Moderate	10.6	Score 1S	Definitive: Weiss-Kruszka syndrome (autosomal dominant) [Syndromic Disorders GCEP, 08/25/2020]
CTCF	Moderate	10.45	Score 1S	Definitive: Syndromic intellectual disability (autosomal dominant) [Intellectual Disability and Autism GCEP, 07/21/2021]
DDX53	Moderate	10.2	Score 2	NA
SMARCC2	Moderate	10	Score 1S	Definitive: Coffin-Siris syndrome (autosomal dominant) [Intellectual Disability and Autism GCEP, 02/02/2022]
MEF2C	Moderate	9.85	Score 1S	Definitive: Complex NDD (autosomal dominant) [Intellectual Disability and Autism GCEP, 02/06/2019]
EBF3	Moderate	9.75	Score 1S	Definitive: Hypotonia, ataxia, and delayed development syndrome (autosomal dominant) [Intellectual Disability and Autism GCEP, 05/16/2023]
PHF3	Moderate	9.75	Score 1	NA
CASZ1	Moderate	9.55	Score 1	Limited: Congenital heart disease (autosomal dominant) [Congenital Heart Disease GCEP, 08/12/2024]
PHF12	Moderate	9.5	Score 1	Definitive: Complex NDD (autosomal dominant) [Intellectual Disability and Autism GCEP, 02/19/2025]
MED13	Moderate	9.3	Score 1S	Definitive: Complex NDD (autosomal dominant) [Intellectual Disability and Autism GCEP, 05/17/2022]
NF1	Moderate	9.3	Score 1S	Definitive: Neurofibromatosis Type 1 (autosomal dominant) [General Gene Curation GCEP, 03/05/2019]_x000D_ _x000D_ No Known Disease Relationship: Familial ovarian cancer (autosomal dominant) [Breast/Ovarian Cancer GCEP, 02/22/2017]
ATRX	Moderate	9.25	Score 1	Definitive: ATR-X-related syndrome (X-linked) [Intellectual Disability and Autism GCEP, 09/29/2021]
BCL11A	Moderate	9.15	Score 1S	Definitive: Dias-Logan syndrome (autosomal dominant) [Intellectual Disability and Autism GCEP, 09/13/2020]
TBL1XR1	Moderate	9.15	Score 1	Definitive: Complex NDD (autosomal dominant) [Intellectual Disability and Autism GCEP, 07/07/2020]
IRF2BPL	Moderate	9	Score 1S	Definitive: Neurodegenerative disease (autosomal dominant) [Epilepsy GCEP, 09/05/2023]
AFF2	Moderate	8.7	Score 1	Definitive: Non-syndromic X-linked intellectual disability (X-linked) [Intellectual Disability and Autism GCEP, 10/20/2017]
CELF4	Moderate	8.5	Score 1	NA
PPP2R5D	Moderate	8.5	Score 1S	Definitive: Syndromic intellectual disability (autosomal dominant) [Intellectual Disability and Autism GCEP, 01/12/2022]
PSMD6	Moderate	8.3	Score 1	NA
RORB	Moderate	8.25	Score 1S	Definitive: Complex NDD (autosomal dominant) [Epilepsy GCEP, 05/21/2024]
TAOK1	Moderate	8.25	Score 1S	Definitive: Syndromic intellectual disability (autosomal dominant) [Intellectual Disability and Autism GCEP, 08/04/2021]
CHD7	Moderate	8.1	Score 1S	Definitive: CHARGE syndrome (autosomal dominant) [Hearing Loss GCEP, 08/22/2018, Contributors: [Intellectual Disability and Autism GCEP]
SPAST	Moderate	8.1	Score 1	NA
BRSK2	Moderate	7.7	Score 1S	Definitive: Complex NDD (autosomal dominant) [Intellectual Disability and Autism GCEP, 02/03/2021]
CACNA1E	Moderate	7.5	Score 1	Definitive: Developmental and epileptic encephalopathy (autosomal dominant) [Intellectual Disability and Autism GCEP, 12/06/2023]
MEIS2	Moderate	7.5	Score 1S	Definitive: Syndromic Intellectual disability (autosomal dominant) [Intellectual Disability and Autism GCEP, 04/06/2022]
BAZ2B	Moderate	7.35	Score 1	Limited: Complex NDD (autosomal dominant) [Intellectual Disability and Autism GCEP, 10/19/2022]
ANK3	Moderate	7.3	Score 1	Moderate: Intellectual disability (autosomal recessive) [Intellectual Disability and Autism GCEP, 10/07/2020]
RELN	Disputed	7.2	Score 1	Definitive: Lissencephaly with cerebellar hypoplasia (autosomal recessive) [Brain Malformations GCEP, 12/04/2023]_x000D_ _x000D_ Disputed: Complex NDD (autosomal dominant) [Intellectual Disability and Autism GCEP, 03/17/2021]
TRPC6	Moderate	7.2	Score 2	NA
NRXN2	Moderate	7	Score 1	NA
PER2	Moderate	6.75	Score 2	NA
NLGN3	Moderate	6.5	Score 1	Moderate: X-linked Complex NDD (X-linked) [Intellectual Disability and Autism GCEP, 08/15/2018]
RERE	Moderate	6.5	Score 1S	Definitive: Complex NDD with or without congenital anomalies (autosomal dominant) [Intellectual Disability and Autism GCEP, 03/21/2023]
TNPO3	Moderate	6.35	Score 3	Definitive: Muscular dystrophy, limb-girdle, autosomal dominant (autosomal dominant) [Muscular Dystrophies and Myopathies GCEP, 03/11/2025]
VPS13B	Moderate	6.35	Score 1S	Definitive: Cohen syndrome (autosomal recessive) [Intellectual Disability and Autism GCEP, 11/13/2018]
CSNK2A1	Moderate	6.2	Score 1S	Definitive: Syndromic intellectual disability (autosomal dominant) [Intellectual Disability and Autism GCEP, 06/15/2022]
OFD1	Limited	6	Score 2	Definitive: OFD1-related ciliopathy (X-linked) [Motile Ciliopathy GCEP; Secondary Contributor: Intellectual Disability and Autism GCEP, 10/12/2025]
PSMD12	Limited	6	Score 1S	Definitive: Stankiewicz-Isidor syndrome (autosomal dominant) [Intellectual Disability and Autism GCEP, 03/05/2024]
PAX5	Limited	5.75	Score 1	Definitive: Leukemia, acute lymphoblastic, susceptibility to, 3(autosomal dominant) [Childhood, Adolescent and Young Adult Cancer Predisposition GCEP, 05/13/2025]_x000D_ _x000D_ Moderate: PAX5-related B lymphopenia and autism spectrum disorder (autosomal recessive) [Antibody Deficiencies GCEP, 02/28/2023]
FOXG1	Limited	5.7	Score 1S	Definitive: FOXG1 Disorder (autosomal dominant) [Rett and Angelman-like Disorders GCEP, 07/02/2018]
CNOT3	Limited	5.6	Score 1S	Definitive: Complex NDD (autosomal dominant) [Intellectual Disability and Autism GCEP, 08/24/2021]
TBCEL	Limited	5.6	Score 1	NA
CAPRIN1	Limited	5.5	Score 1	NA
PHF21A	Limited	5.35	Score 1S	Definitive: Complex NDD (autosomal dominant) [Intellectual Disability and Autism GCEP, 04/06/2022]
MBOAT7	Limited	5.25	Score 1S	Definitive: Complex NDD (autosomal recessive) [Intellectual Disability and Autism GCEP, 11/21/2023]
PTCHD1	Limited	5.2	Score 1	Definitive: Non-syndromic X-linked intellectual disability (X-linked) [Intellectual Disability and Autism GCEP, 08/15/2018]
PRR14L	Limited	5	Score 1	NA
APBB1	Limited	4.95	Score 2	NA
SRPRA	Limited	4.75	Score 1	NA
DISC1	Limited	4.6	Score 2	NA
HNRNPR	Limited	4.6	Score 2S	Definitive: Syndromic Intellectual Disability (autosomal dominant) [Intellectual Disability and Autism GCEP; 05/03/2023]
ZMYND8	Limited	4.5	Score 1S	Strong: Syndromic Complex NDD (autosomal dominant) [Intellectual Disability and Autism GCEP, 02/19/2025]
SETD1A	Limited	4.35	Score 1S	NA
PHF2	Limited	4.25	Score 1	NA
SKI	Limited	4.25	Score 1	Definitive: Shprintzen-Goldberg syndrome (autosomal dominant) [Craniofacial Malformations GCEP, 07/23/2024]
ZNF711	Limited	4.25	Score 2	Definitive: X-linked complex NDD (X-linked) [Intellectual Disability and Autism GCEP, 09/22/2022]
KATNAL2	Limited	4.1	Score 1	Disputed: Complex NDD (autosomal dominant) [Intellectual Disability and Autism GCEP, 05/20/2020]
LDB1	Limited	4	Score 1	NA
SET	Limited	4	Score 2	Definitive: Intellectual Disability (autosomal dominant) [Intellectual Disability and Autism, GCEP, 1/17/2021]
CACNA2D3	Limited	3.75	Score 1	NA
DMPK	Limited	3.75	Score 1S	NA
HDAC8	Limited	3.7	Score S	Definitive: Cornelia de Lange syndrome (X-Linked) [Intellectual Disability and Autism GCEP, 09/11/2018]
EIF4E	Limited	3.6	Score 2	NA
GRIN2A	Limited	3.6	Score 1	Definitive: Complex NDD (autosomal dominant) [Epilepsy GCEP, 07/16/2019]
MIB1	Limited	3.6	Score 2	Limited: Dilated cardiomyopathy (autosomal dominant) [Dilated Cardiomyopathy GCEP, 10/04/2024]
TRAF7	Limited	3.5	Score 1S	Definitive: Syndromic complex NDD (autosomal dominant) [Intellectual Disability and Autism GCEP, 09/06/2023]
AGAP2	Limited	3.25	Score 2	NA
ANP32A	Limited	3.1	Score 1	NA
BCKDK	Limited	3.1	Score 1	Definitive: Branched-chain keto acid dehydrogenase kinase deficiency (autosomal recessive) [Aminoacidopathy GCEP, 01/18/2019]
KDM5B	Limited	3.05	Score 1	Moderate: Intellectual disability (autosomal recessive) [Intellectual Disability and Autism GCEP, 03/01/2022]
NCOA1	Limited	3	Score 1	NA
NLGN2	Limited	3	Score 1	NA
KIF1A	Limited	2.95	Score 2S	Definitive: Syndromic intellectual disability (autosomal dominant) [Intellectual Disability and Autism GCEP, 09/24/2020]
NACC1	Limited	2.85	Score 1S	Definitive: NACC1-related neurodevelopmental disorder with epilepsy, cataracts and episodic irritability (autosomal dominant) [Intellectual Disability and Autism GCEP, 10/04/2023]
DLGAP2	Limited	2.8	Score 2	Limited: Complex NDD (autosomal dominant) [Intellectual Disability and Autism GCEP, 10/13/2021]
PIGA	Limited	2.75	No score provided	Definitive: Complex NDD (X-linked) [Epilepsy GCEP, 04/16/2024]
SATB1	Limited	2.5	Score 1S	Definitive: Complex NND (autosomal dominant) [Intellectual Disability and Autism GCEP, 09/17/2024]
DLG4	Limited	2.45	Score 1	Definitive: Complex NDD (autosomal dominant) [Intellectual Disability and Autism GCEP, 01/17/2023]
ALDH5A1	Limited	2.35	Score 1S	Definitive: Succinic semialdehyde dehydrogenase deficiency (autosomal recessive) [Intellectual Disability and Autism GCEP, 04/27/2021]
SYN1	Limited	2.35	Score 1	Definitive: X-linked Complex NDD (X-linked) [Intellectual Disability and Autism GCEP, 04/05/2023]
ZBTB21	Limited	2.25	Score 1	NA
CAMTA2	Limited	2.1	Score 1	NA
GNAI1	Limited	2.1	Score 1S	Definitive: Complex NDD (autosomal dominant) [Intellectual Disability and Autism GCEP, 03/17/2021]
TCF7L2	Limited	2.1	Score 1	Definitive: Complex NDD (autosomal dominant) [Intellectual Disability and Autism GCEP, 12/15/2021]
TEK	Limited	2	Score 1	Definitive: TEK-related primary glaucoma (autosomal dominant) [Glaucoma and Neuro-Ophthalmology GCEP, 08/18/2022]
NOTCH3	Limited	1.75	No score provided	Disputed: Pulmonary arterial hypertension (autosomal dominant) [Pulmonary Hypertension GCEP, 11/03/2022]
UBR1	Limited	1.6	Score 1	NA
EIF3G	Limited	1.5	Score 1	NA
KDM3B	Limited	1.5	Score 1S	Definitive: Syndromic Intellectual disability (autosomal dominant) [Intellectual Disability and Autism GCEP, 02/21/2024]
PPP1R9B	Limited	1.5	Score 1	NA
ABCE1	Limited	1.4	Score 1	NA
PACS1	Limited	1.35	Score 1S	Definitive: Schuurs-Hoeijmakers syndrome (autosomal dominant) [Intellectual Disability and Autism GCEP, 06/26/2020]
EPOR	Limited	1.3	No score provided	NA
ARF3	Limited	1.25	Score 1	NA
HDLBP	Limited	1.25	Score 1	NA
LRRC4C	Limited	1.25	Score 1	NA
RBM10	Limited	1.15	No score provided	NA
KANSL1	Limited	1.1	Score 1S	Definitive: Koolen-de Vries syndrome (autosomal dominant) [Intellectual Disability and Autism GCEP, 02/18/2022]
PCDH11X	Limited	1.1	Score 2	NA
ACTB	Limited	1	Score 1S	Definitive: Baraitser-Winter cerebrofrontofacial syndrome (autosomal dominant) [Brain Malformations GCEP, 10/26/2021]_x000D_ _x000D_ Moderate: ACTB-associated syndromic thrombocytopenia (autosomal dominant) [Hemostasis Thrombosis GCEP, 06/03/2024]
HAPSTR1	Limited	1	No score provided	NA
DPYSL2	Limited	1	Score 1	NA
ELAVL3	Limited	1	Score 1	NA
F12	Limited	1	No score provided	Definitive: Congenital Factor XII Deficiency (autosomal recessive) [Hemostasis Thrombosis GCEP, 01/22/2020]_x000D_ _x000D_ Definitive: Hereditary Angioedema Type 3 (autosomal dominant) [Hemostasis Thrombosis GCEP, 09/04/2024]
POMGNT1	Limited	1	Score 1S	Definitive: Myopathy caused by variation in POMGNT1 (autosomal recessive) [Muscular Dystrophies and Myopathies GCEP, 08/14/2024]
PPP5C	Limited	1	Score 1	NA
TBCK	Limited	1	Score 1S	Definitive: Syndromic complex NDD (autosomal recessive) [Intellectual Disability and Autism GCEP, 02/07/2024]
RTL9	Limited	0.85	No score provided	NA
SOS2	Limited	0.85	Score 1	Definitive: Noonan syndrome (autosomal dominant) [RASopathy GCEP; 08/27/2020]
CORO1A	Limited	0.7	Score 1	Definitive: severe combined immunodeficiency due to CORO1A deficiency (autosomal recessive) [SCID-CID GCEP, 06/03/2022]
CDC42	Limited	0.5	No score provided	Definitive: macrothrombocytopenia-lymphedema-developmental delay-facial dysmorphism-camptodactyly syndrome (autosomal dominant) [Hemostasis Thrombosis GCEP, 10/27/2021]
MYO1C	Limited	0.5	No score provided	Disputed: Nonsyndromic genetic hearing loss (autosomal dominant) [Hearing Loss GCEP, 06/26/2018]_x000D_ _x000D_ Disputed: Autosomal dominant nonsyndromic hearing loss (autosomal dominant) [Hearing Loss GCEP, 06/26/2018]
TM9SF4	Limited	0.5	Score 1	NA
VEZF1	Limited	0.5	Score 1	No Known Disease Relationship: Dilated Cardiomyopathy (autosomal dominant) [Dilated Cardiomyopathy GCEP, 01/10/2025]
FAM47A	Limited	0.45	Score 2	NA
GRIN2C	Limited	0.4	No score provided	NA
ADSL	Limited	0.35	Score 1S	Definitive: adenylosuccinate lyase deficiency (autosomal recessive) [Intellectual Disability and Autism GCEP, 09/07/2020]
GABRB2	Limited	0.3	Score 1	Definitive: Complex NDD (autosomal dominant) [Intellectual Disability and Autism GCEP; 01/16/2024]
GFAP	Limited	0.3	Score 1	Definitive: Alexander disease (autosomal dominant) [Leukodystrophy and Leukoencephalopathy GCEP, 01/10/2024]
MKX	Limited	0.3	Score 1	NA
SORCS1	Limited	0.25	No score provided	NA
AP2S1	Limited	0.2	Score 1	NA
ASB9	Limited	0.1	Score 3	NA
HTR2C	Limited	0.1	Score 3	NA
NUP155	Limited	0.1	Score 1	NA
ASB11	No scorable Evidence	0	Score 3	NA
FAM221A	No scorable Evidence	0	No score provided	NA
GRAMD4	No scorable Evidence	0	No score provided	NA
GRIN2D	No scorable Evidence	0	No score provided	Definitive: Complex NDD (autosomal dominant) [Epilepsy GCEP, 03/15/2022]
MAP1A	No scorable Evidence	0	Score 1	NA
NDUFS3	No scorable Evidence	0	No score provided	Moderate: Leigh syndrome (autosomal recessive) [Mitochondrial Diseases GCEP, 06/20/2019]
NPIPA1	No scorable Evidence	0	No score provided	NA
RAB4B	No scorable Evidence	0	No score provided	NA
RPL34	No scorable Evidence	0	No score provided	NA
UBE2G2	No scorable Evidence	0	No score provided	NA
CNTNAP2	Refuted		Score 2S	Definitive: Complex NDD (autosomal recessive) [Epilepsy GCEP, 06/15/2021]_x000D_ _x000D_ Disputed: Complex NDD (autosomal dominant) [Intellectual Disability and Autism GCEP, 03/16/2021]
