## Supplemental Table S6 for "Genes/variants for diagnostic testing and pre-clinical research in autism spectrum disorder"

### Sheet: Table S6
EAGLE Definitive	ID/NDD-predominant
NRXN1	OFD1
SCN2A	PSMD12
MECP2	PAX5
CHD8	FOXG1
RNU4-2	CNOT3
DDX3X	TBCEL
SHANK3	CAPRIN1
PTEN	PHF21A
FOXP1	MBOAT7
MBD5	PTCHD1
ADNP	PRR14L
DMD	SRPRA
SYNGAP1	HNRNPR
HNRNPU	ZMYND8
KMT2E	SETD1A
TCF20	PHF2
AUTS2	SKI
POGZ	ZNF711
MED13L	KATNAL2
ARID1B	LDB1
PTCHD1-AS	SET
CTNNB1	CACNA2D3
NAA15	DMPK
CREBBP	HDAC8
SLC6A1	GRIN2A
DEAF1	TRAF7
GRIN2B	ANP32A
ASXL3	BCKDK
SETD5	NCOA1
TRIP12	NLGN2
CHD2	KIF1A
SATB2	NACC1
TANC2	KDM5B
CTTNBP2	SATB1
NCKAP1	DLG4
EP300	ALDH5A1
NSD1	SYN1
ANKRD11	ZBTB21
MYT1L	CAMTA2
DYRK1A	GNAI1
MARK2	TCF7L2
STXBP1	TEK
CIC	UBR1
KMT2A	EIF3G
SHANK2	KDM3B
UBR5	PPP1R9B
CUL3	ABCE1
DIP2A	PACS1
SOX5	ARF3
GIGYF1	HDLBP
WDFY3	LRRC4C
TSC1	KANSL1
RFX3	ACTB
DNMT3A	DPYSL2
ASTN2	ELAVL3
CSDE1	POMGNT1
NIPBL	PPP5C
WAC	TBCK
SHANK1	SOS2
AHDC1	CORO1A
ARHGEF9	TM9SF4
ASH1L	VEZF1
KMT2C	ADSL
KMT5B	GABRB2
MSL3	GFAP
ARX	MKX
CNTN6	AP2S1
KDM6B	NUP155
DSCAM	MAP1A
TCF4
EHMT1
DYNC1H1
TLK2
BRAF
CACNA1D
RAI1
GRIA2
NLGN4X
